# Psychiatric polygenic profiles characterize difficult-to-treat depression versus antidepressant responders in the AGDS:Cell-o cohort

**DOI:** 10.1101/2025.09.16.25335873

**Authors:** BL Mitchell, D Gilroy, LA Wallace, J Kiewa, R Parker, L Nunn, A Walker, T Lin, L Ziser, G English, M O’Neil, RAN Pertile, S McKenna, SJ Hockey, A Hill, A Shim, T To, A Treneman, AM McIntosh, JJ Crouse, M Ziller, CA Olsen, DC Whiteman, EM Byrne, PA Lind, SE Medland, NG Martin, IB Hickie, AK Henders, NR Wray

## Abstract

**Background:** Major depressive disorder is highly heterogeneous, yet clinically useful subtypes remain difficult to define. Multiple studies align to suggest one-third of people respond to first line antidepressants, one-third respond after some trial-and-error, while one-third remain treatment resistant (difficult-to-treat depression, DTD). Early identification of individuals on a trajectory toward DTD is an important research goal.

**Methods:** Using 4.5 years of prescription records together with three self-report measures we defined seven stringently defined treatment-based groups to stratify participants of the Australian Genetics of Depression Study (AGDS). Four groups comprised antidepressant responders (based on different specific antidepressants), two were DTD groups, and one a bipolar disorder group. We contrasted the groups by polygenic scores (PGS) for psychiatric traits and self-report phenotypes. Based on group allocations we recruited the AGDS:Cell-o sub-cohort; participants provided a blood sample processed to allow future characterisation through cell-based assays.

**Results:** Of 9,964 AGDS eligible individuals, 5,381 (54%) could be classified into one of the seven groups. All groups had significantly higher PGS compared to controls across multiple psychiatric traits and the DTD groups had significantly higher PGS across multiple psychiatric traits compared to the treatment responding groups. 721 AGDS participants were recruited into AGDS:Cell-o.

**Conclusions:** PGS differences between treatment responder and DTD groups imply biological differences between the groups. The collection of the AGDS:Cell-o cohort paves the way for generating cell-based (e.g., induced pluripotent stem cell) assays that could stratify patients at an early stage in the treatment course. This could underpin clinical trials and ultimately revised treatment regimes.
