## Supplementary Tables for "Psychiatric polygenic profiles characterize difficult-to-treat depression versus antidepressant responders in the AGDS:Cell-o cohort"

### Sheet: ST1
Supplementary Table 1. Polygenic score analysis for the 5 psychiatric disorders
SBayesRC PGS mean values reported in control standard deviation units
	Mean	s.e.	Mean	s.e.	Difference*	Pvalue〹
First Hierarchy Tests
Controls (N= 13,696) vs. full AGDS (N = 15,937)
Major Depression PGS	0	0.01	0.57	0.008	0.57	0
BIP PGS	0	0.01	0.41	0.008	0.41	3.87e-266
Schizophrenia PGS	0	0.01	0.18	0.008	0.18	1.03e-52
ADHD PGS	0	0.01	0.18	0.008	0.18	1.76e-53
ANX PGS	0	0.01	0.35	0.008	0.35	3.27e-193
1.SSRI:Sertraline (N = 999) vs 2.SSRI:(Es)citalopram (N = 1377)
Major Depression PGS	0.54	0.031	0.54	0.026		0.903
BIP PGS	0.36	0.033	0.41	0.028	0.05	0.294
Schizophrenia PGS	0.17	0.031	0.13	0.028	-0.04	0.322
ADHD PGS	0.14	0.031	0.16	0.026	0.02	0.689
ANX PGS	0.35	0.033	0.36	0.026	0.01	0.864
3.SNRI:(Des)venlafaxine (N = 1536) vs 4.SNRI:Duloxetine (N = 453)
Major Depression PGS	0.56	0.026	0.51	0.043	-0.05	0.366
BIP PGS	0.38	0.026	0.35	0.046	-0.03	0.607
Schizophrenia PGS	0.15	0.026	0.08	0.048	-0.07	0.173
ADHD PGS	0.12	0.026	0.13	0.048	0.01	0.913
ANX PGS	0.33	0.026	0.31	0.048	-0.02	0.677
5.DTD:ECT (N = 326) vs 6.DTD:Augmentation (N = 320)
Major Depression PGS	0.66	0.056	0.67	0.054	0.01	0.871
BIP PGS	0.57	0.056	0.52	0.051	-0.05	0.5
Schizophrenia PGS	0.25	0.056	0.3	0.056	0.05	0.526
ADHD PGS	0.29	0.059	0.24	0.054	-0.05	0.578
ANX PGS	0.43	0.056	0.44	0.051	0.01	0.904
Second Hierarchy Tests
SSRI (N =2376) vs SNRI (N = 1989)
Major Depression PGS	0.54	0.02	0.55	0.02	0.01	0.685
BIP PGS	0.39	0.02	0.37	0.02	-0.02	0.539
Schizophrenia PGS	0.15	0.02	0.13	0.023	-0.02	0.57
ADHD PGS	0.15	0.02	0.12	0.023	-0.03	0.334
ANX PGS	0.36	0.02	0.33	0.023	-0.03	0.302
Final Tests
SSRI/SNRI (N =4365) vs DTD (N = 676)
Major Depression PGS	0.54	0.013	0.67	0.038	0.13	0.003
BIP PGS	0.38	0.015	0.54	0.038	0.16	7.89e-05
Schizophrenia PGS	0.14	0.015	0.28	0.038	0.14	0.00153
ADHD PGS	0.14	0.015	0.26	0.038	0.12	0.0036
ANX PGS	0.34	0.015	0.43	0.038	0.09	0.0247
SSRI/SNRI (N = 4365) vs. BIP+L (N = 340)
Major Depression PGS	0.54	0.013	0.7	0.054	0.16	0.00379
BIP PGS	0.38	0.015	0.66	0.054	0.28	7.58e-07
Schizophrenia PGS	0.14	0.015	0.27	0.051	0.13	0.0191
ADHD PGS	0.14	0.015	0.32	0.054	0.18	0.0018
ANX PGS	0.34	0.015	0.44	0.056	0.1	0.0963
DTD (N = 676) vs BIP+L (N = 340)
Major Depression PGS	0.67	0.038	0.7	0.054	0.03	0.563
BIP PGS	0.54	0.038	0.66	0.054	0.12	0.063
Schizophrenia PGS	0.28	0.038	0.27	0.051	-0.01	0.916
ADHD PGS	0.26	0.038	0.32	0.054	0.06	0.426
ANX PGS	0.43	0.038	0.44	0.056	0.01	0.958
*Difference:	(2nd listed group -1st listed group)
〹P-value	Two-side t-test. Bolded are Bonferonni significant for final tests of 5 PGS x 3 comparison

### Sheet: ST2
Supplementary Table 2. Polygenic score analysis for full AGDS, AGDS:Cell-o Recruited Participants and AGDS:Cell-o Flagged as adherent-to-group Participants
SBayesRC PGS mean values reported in control standard deviation units
	Full AGDS						Recruited						Flagged as adherent-to-group
	Mean	s.e.	Mean	s.e.	Difference	Pvalue	Mean	s.e.	Mean	s.e.	Difference	Pvalue	Mean	s.e.	Mean	s.e.	Difference	Pvalue
Controls vs. full AGDS	Controls (N = 13,696) vs. full AGDS (N = 15,937)
PFactor	0	0.01	0.59	0.008	0.59	0
F1	0	0.01	0.26	0.008	0.26	3e-107
F2	0	0.01	0.23	0.008	0.23	1.6e-85
F3	0	0.01	0.14	0.008	0.14	2.4e-34
F4	0	0.01	0.57	0.008	0.57	0
F5	0	0.01	0.08	0.008	0.08	9.7e-13
SSRI/SNRI vs DTD	SSRI/SNRI (N = 4365) vs DTD (N = 676)						SSRI/SNRI (N =528) vs DTD (N = 135)						SSRI/SNRI (N =321) vs DTD (N = 110)
Major Depression PGS	0.54	0.013	0.67	0.038	0.13	0.003	0.52	0.043	0.7	0.089	0.18	0.0598	0.5	0.056	0.8	0.094	0.3	0.00669
BIP PGS	0.38	0.015	0.54	0.038	0.16	7.9e-05	0.31	0.043	0.47	0.089	0.16	0.118	0.34	0.059	0.5	0.099	0.16	0.157
Schizophrenia PGS	0.14	0.015	0.28	0.038	0.14	0.0015	0.08	0.043	0.13	0.082	0.05	0.552	0.08	0.059	0.08	0.092	0	0.988
ADHD PGS	0.14	0.015	0.26	0.038	0.12	0.0036	0.09	0.043	0.29	0.084	0.2	0.0353	0.09	0.056	0.37	0.092	0.28	0.00848
ANX PGS	0.34	0.015	0.43	0.038	0.09	0.0247	0.32	0.046	0.39	0.092	0.07	0.469	0.32	0.059	0.49	0.102	0.17	0.159
PFactor	0.57	0.015	0.73	0.038	0.16	0.00013	0.49	0.046	0.73	0.089	0.24	0.0154	0.5	0.061	0.84	0.097	0.34	0.003
F1	0.25	0.015	0.31	0.038	0.06	0.16	0.24	0.043	0.25	0.089	0.01	0.919	0.29	0.059	0.25	0.102	-0.04	0.702
F2	0.2	0.015	0.32	0.038	0.12	0.0022	0.12	0.043	0.2	0.084	0.08	0.354	0.18	0.061	0.15	0.097	-0.03	0.781
F3	0.15	0.015	0.14	0.041	-0.01	0.81	0.07	0.043	0.16	0.089	0.09	0.377	0.1	0.054	0.21	0.105	0.11	0.366
F4	0.58	0.015	0.7	0.038	0.12	0.00377	0.52	0.046	0.75	0.094	0.23	0.0282	0.53	0.061	0.87	0.099	0.34	0.00389
F5	0.04	0.015	0.12	0.041	0.08	0.0794	-0.02	0.043	0.2	0.089	0.22	0.0337	-0.06	0.056	0.26	0.105	0.32	0.0081
SSRI/SNRI vs. BIP+L	SSRI/SNRI (N = 4365) vs. BIP+L (N =340)						SSRI/SNRI (N = 528) vs. BIP+L (N = 58)						SSRI/SNRI (N = 321) vs. BIP+L (N = 51)
Major Depression PGS	0.54	0.013	0.7	0.054	0.16	0.00379	0.52	0.043	0.71	0.13	0.19	0.158	0.5	0.056	0.69	0.145	0.19	0.222
BIP PGS	0.38	0.015	0.66	0.054	0.28	7.6e-07	0.31	0.043	0.69	0.14	0.38	0.0105	0.34	0.059	0.72	0.166	0.38	0.0315
Schizophrenia PGS	0.14	0.015	0.27	0.051	0.13	0.019	0.08	0.043	0.26	0.133	0.18	0.186	0.08	0.059	0.39	0.143	0.31	0.0435
ADHD PGS	0.14	0.015	0.32	0.054	0.18	0.0018	0.09	0.043	0.31	0.13	0.22	0.116	0.09	0.056	0.21	0.148	0.12	0.447
ANX PGS	0.34	0.015	0.44	0.056	0.1	0.0963	0.32	0.046	0.4	0.138	0.08	0.563	0.32	0.059	0.35	0.158	0.03	0.881
PFactor	0.57	0.015	0.78	0.051	0.21	0.00021	0.49	0.046	0.81	0.115	0.32	0.00968	0.5	0.061	0.82	0.138	0.32	0.0319
F1	0.25	0.015	0.34	0.054	0.09	0.0969	0.24	0.043	0.41	0.128	0.17	0.219	0.29	0.059	0.43	0.138	0.14	0.348
F2	0.2	0.015	0.47	0.056	0.27	5.2e-06	0.12	0.043	0.53	0.13	0.41	0.003	0.18	0.061	0.69	0.14	0.51	0.0013
F3	0.15	0.015	0.2	0.054	0.05	0.298	0.07	0.043	0.21	0.143	0.14	0.32	0.1	0.054	0.2	0.171	0.1	0.579
F4	0.58	0.015	0.7	0.056	0.12	0.0261	0.52	0.046	0.75	0.133	0.23	0.0999	0.53	0.061	0.77	0.163	0.24	0.158
F5	0.04	0.015	0.28	0.056	0.24	8.5e-05	-0.02	0.043	0.35	0.14	0.37	0.0134	-0.06	0.056	0.23	0.153	0.29	0.0766
DTD vs BIP+L	DTD (N = 676) vs BIP+L (N = 340)						DTD (N = 135) vs BIP+L (N = 58)						DTD (N = 110) vs BIP+L (N = 51)
Major Depression PGS	0.67	0.038	0.7	0.054	0.03	0.563	0.7	0.089	0.71	0.13	0.01	0.976	0.8	0.094	0.69	0.145	-0.11	0.521
BIP PGS	0.54	0.038	0.66	0.054	0.12	0.063	0.47	0.089	0.69	0.14	0.22	0.168	0.5	0.099	0.72	0.166	0.22	0.258
Schizophrenia PGS	0.28	0.038	0.27	0.051	-0.01	0.916	0.13	0.082	0.26	0.133	0.13	0.402	0.08	0.092	0.39	0.143	0.31	0.0651
ADHD PGS	0.26	0.038	0.32	0.054	0.06	0.426	0.29	0.084	0.31	0.13	0.02	0.898	0.37	0.092	0.21	0.148	-0.16	0.342
ANX PGS	0.43	0.038	0.44	0.056	0.01	0.958	0.39	0.092	0.4	0.138	0.01	0.961	0.49	0.102	0.35	0.158	-0.14	0.447
PFactor	0.73	0.038	0.78	0.051	0.05	0.481	0.73	0.089	0.81	0.115	0.08	0.59	0.84	0.097	0.82	0.138	-0.02	0.925
F1	0.31	0.038	0.34	0.054	0.03	0.644	0.25	0.089	0.41	0.128	0.16	0.317	0.25	0.102	0.43	0.138	0.18	0.277
F2	0.32	0.038	0.47	0.056	0.15	0.0387	0.2	0.084	0.53	0.13	0.33	0.0339	0.15	0.097	0.69	0.14	0.54	0.0019
F3	0.14	0.041	0.2	0.054	0.06	0.311	0.16	0.089	0.21	0.143	0.05	0.731	0.21	0.105	0.2	0.171	-0.01	0.972
F4	0.7	0.038	0.7	0.056	0	0.924	0.75	0.094	0.75	0.133	0	0.995	0.87	0.099	0.77	0.163	-0.1	0.607
F5	0.12	0.041	0.28	0.056	0.16	0.0213	0.2	0.089	0.35	0.14	0.15	0.36	0.26	0.105	0.23	0.153	-0.03	0.875
*Difference:	(2nd listed group -1st listed group)
〹P-value	Two-side t-test. Bolded are Bonferonni significant for final tests of 6 PGS x 3 comparisons 0.05/6 = 8.3 x10-3

### Sheet: ST3
Supplementary Tablle 3. Phneotypic subtype analysis
Dep.Subtype	Group1	nGroup1	Group2	nGroup2	%Subtype_Group1	%Subtype_Group2	ChiSquared	P_value
atypical	SSRI	2376	SNRI	1989	19.4	21.9	2.36	0.12
atypical	SSRI/SNRI	4365	DTD	676	20.5	27.5	14.57	0.00014
circadian	SSRI	2376	SNRI	1989	15.7	17.3	3.5	0.061
circadian	SSRI/SNRI	4365	DTD	676	16.4	16.9	0.18	0.67
Chi-squared Contigency Table Test

### Sheet: ST4
Supplementary Tablle 4. Numbers at each stage of AGDS:Cell-o cohort collection
Groups	N_AGDS	N_Invited	N_CompletedQuestionnaire	N_SubmittedBloodSample	N_withPBMC	N_ViablePlasma
1.SSRI:Sertraline	999	617	135	121	113	113
2.SSRI:(Es)citalopram	1377	872	164	151	147	143
3.SNRI:(Des)venlafaxine	1536	892	217	193	192	181
4.SNRI:Duloxetine	453	333	87	79	76	76
5.DTD:ECT	326	275	80	71	71	65
6.DTD:Augmentation	350	301	78	65	64	55
7.Bip+L	340	300	68	62	58	59
Totals	5381	3591	829	742	721	692
Note:
The ‘N_withPBMC’ is used as the number of recruited Cell-o participants recruited into the AGDS:Cell-o version 1 resource.

### Sheet: ST5
Supplementary Table 5. A comparison of invited (but not in resource) and recruited (in resource) participants to AGDS:Cell-o
Group	1.SSRI:Sertraline		2.SSRI:(Es)citalopram		3.SNRI:(Des)venlafaxine		4.SNRI:Duloxetine		5.DTD:ECT		6.DTD:Augmentation		7.Bip+L		Totals
	Invited	InResource	Invited	InResource	Invited	InResource	Invited	InResource	Invited	InResource	Invited	InResource	Invited	InResource	N used in each analysis reflecting available data
	NotInResource		NotInResource		NotInResource		NotInResource		NotInResource		NotInResource		NotInResource
N	504	113	725	147	700	192	257	76	204	71	237	64	242	58
Age
Mean	39.8	42.2	40.1	41.3	40.6	39.7	44.3	43.5	45.8	45.5	43.2	43.9	41.8	42.9	InvitedNotInResource:2869
SD	12.7	10	12.9	11.9	13.2	11.4	12.5	11.8	14.4	11.5	13.6	11.7	12	14	InResource:721
t-test		-2.23		-1.13		0.94		0.49		0.21		-0.39		-0.54
P-value		0.03		0.26		0.35		0.63		0.83		0.7		0.59
Sex
% Female	81.3	88.5	80	76.7	79.3	81.2	80.2	80.3	68.6	74.6	72.3	66.7	75.5	67.2	InvitedNotInResource:2867
ChiSquare		2.81		0.63		0.25		0		0.65		0.53		1.26	InResource:719
P-value		0.09		0.43		0.62		1		0.42		0.47		0.26
Education
% Degree/Postgraduate	67.3	69.9	68.4	67.1	62.1	70.8	62.6	65.3	64.2	71.8	57.4	65.1	56.8	65.5	InvitedNotInResource:2864
ChiSquare		0.18		0.04		4.63		0.08		1.05		0.9		1.11	InResource:718
P-value		0.68		0.84		0.03		0.77		0.31		0.34		0.29
Depression severity
% 8+symptoms	75.4	74.5	74.1	81.2	79.3	77.8	80.8	71	88.7	89.6	87.9	86.9	95.2	89.1	InvitedNotInResource:2632
ChiSquare		0		2.61		0.13		2.47		0		0		1.93	InResource:662
P-value		0.95		0.11		0.72		0.12		1		1		0.17
Number episodes
%>6	39.6	31.1	42.6	38.6	52.5	43.3	50.6	39.4	65.8	65.7	67.8	61.3	73.4	75	InvitedNotInResource:2664
ChiSquare		2.22		0.55		4.42		2.32		0		0.67		0.01	InResource:669
P-value		0.14		0.46		0.04		0.13		1		0.41		0.94
Length worst episode
%>3months	35.1	33.3	35.3	44	39.2	38.3	38.8	39.7	63.2	47	46.9	49.2	51.7	63.6	InvitedNotInResource:2870
ChiSquare		0.05		3.03		0.02		0		4.66		0.03		2.07	InResource:721
P-value		0.83		0.08		0.89		1		0.03		0.87		0.15
Age depression onset
%>25	22	26.2	23.3	26.6	23.5	20.3	26.3	36.6	19.8	22.9	26.1	26.2	17.1	33.9	InvitedNotInResource:2673
ChiSquare		0.62		0.47		0.63		2.36		0.14		0		6.9	InResource:671
P-value		0.43		0.49		0.43		0.12		0.71		1		0.01

### Sheet: ST6
Supplementary Table 6. Proprotion o fparticipamts in each group self-reporting to currently taking medications related to the group definitions
a) Flagged as aherent-to-group (Figure 3)
Med	1.SSRI:Sertraline	2.SSRI:(Es)citalopram	3.SNRI:(Des)venlafaxine	4.SNRI:Duloxetine	5.DTD:ECT	6.DTD:Augmentation	7.Bip+L
AnyPsych Count (textReportOnly)	64	65	83	24	46	44	41
Sertraline	0.86	0.11	0.01	0	0.07	0.18	0.12
(Es)citalopram	0.06	0.66	0.02	0.04	0.09	0.05	0.07
(Des)venlafaxine	0.02	0.08	0.78	0.04	0.26	0.45	0.22
Duloxetine	0.02	0.02	0.08	0.88	0.17	0.16	0.1
OtherAntiDep	0.03	0.14	0.14	0.08	0.28	0.16	0.29
Lithium	0	0	0	0	0.07	0.14	0.41
Antipsychotic	0.08	0.08	0.05	0.04	0.28	0.32	0.34
b) all recruited participants (Supplmentary Figure 3)
Med	1.SSRI:Sertraline	2.SSRI:(Es)citalopram	3.SNRI:(Des)venlafaxine	4.SNRI:Duloxetine	5.DTD:ECT	6.DTD:Augmentation	7.Bip+L
AnyPsych Count (textReportOnly)	81	102	146	60	52	55	46
Sertraline	0.73	0.09	0.09	0.05	0.06	0.18	0.11
(Es)citalopram	0.07	0.48	0.03	0.07	0.1	0.07	0.07
(Des)venlafaxine	0.06	0.24	0.64	0.07	0.29	0.47	0.22
Duloxetine	0.05	0.06	0.08	0.55	0.17	0.13	0.11
OtherAntiDep	0.06	0.17	0.14	0.15	0.25	0.16	0.35
Lithium	0	0	0.01	0.02	0.06	0.13	0.39
Antipsychotic	0.09	0.06	0.07	0.08	0.25	0.36	0.3
